# A DNA intercalating dye-based RT-qPCR alternative to diagnose SARS-CoV-2

**DOI:** 10.1101/2020.12.16.20246678

**Authors:** Federico Fuchs Wightman, Micaela A. Godoy Herz, Juan C. Muñoz, José N. Stigliano, Laureano Bragado, Nicolas Nieto Moreno, Marcos Palavecino, Lucas Servi, Gonzalo Cabrerizo, José Clemente, Martín Avaro, Andrea Pontoriero, Estefanía Benedetti, Elsa Baumeister, Fabian Rudolf, Federico Remes Lenicov, Cybele C. Garcia, Valeria Buggiano, Alberto R. Kornblihtt, Anabella Srebrow, Manuel de la Mata, Manuel J. Muñoz, Ignacio E. Schor, Ezequiel Petrillo

## Abstract

Early detection of the severe acute respiratory syndrome coronavirus 2 (SARS-CoV-2) has been proven crucial during the efforts to mitigate the effects of the COVID-19 pandemic. Several diagnostic methods have emerged in the past few months, each with different shortcomings and limitations. The current gold standard, RT-qPCR using fluorescent probes, relies on demanding equipment requirements plus the high costs of the probes and specific reaction mixes. To broaden the possibilities of reagents and thermocyclers that could be allocated towards this task, we have optimized an alternative strategy for RT-qPCR diagnosis. This is based on a widely used DNA-intercalating dye and can be implemented with several different qPCR reagents and instruments. Remarkably, the proposed qPCR method performs similarly to the broadly used TaqMan-based detection, in terms of specificity and sensitivity, thus representing a reliable tool. We think that, through enabling the use of vast range of thermocycler models and laboratory facilities for SARS-CoV-2 diagnosis, the alternative proposed here can increase dramatically the testing capability, especially in countries with limited access to costly technology and reagents.
