## Supplementary Data 1 for "A DNA intercalating dye-based RT-qPCR alternative to diagnose SARS-CoV-2"

### Sheet: Summary
Method	Type	N	Diagnostic Overlap (%)	Sensitivity (%)	Specificity (%)	Avg. Ct difference	Cutoff (Ct)
Charité SYBR	One-step	20	100	100	100	4.13245	35
Custom-made mix	Two-Step	156	87.4172	83.1461	93.5484	-0.0926325	36
Qiagen HS	Two-Step	38	82.3529	76.9231	100	-2.72036	40
INBIO Mix	Two-Step	156	86.755	80.8989	95.1613	-1.02542	40
Eva green Mix	Two-Step	38	81.0811	78.5714	88.8889	-2.17276	37
Biodynamics Mix	Two-Step	38	78.3784	75	88.8889	-1.60564	36

### Sheet: Charité SYBR
Sample	DisCoVery Kit (TaqMan) Cts			Charité SYBR		Diagnostic TaqMan	Diagnostic SYBR	Overlap	Viral Ct difference
	IC	ORF1ab	N	IC (2-Step)	RdRP						Overlap
59	27.4092	Undetermined	Undetermined	23.4414	Undetermined	Negative	Negative	Correct			Total samples	20
60	25.4086	22.374	20.1264	21.6667	16.6869	Positive	Positive	Correct	4.56332		Correct	20
61	25.2236	Undetermined	Undetermined	22.2143	39.7833	Negative	Negative	Correct			Incorrect	0
62	28.4556	34.279	33.0589	25.4992	29.2343	Positive	Positive	Correct	4.43458		Overlap	100	%
63	29.384	Undetermined	Undetermined	27.2942	35.5683	Negative	Negative	Correct
64	26.0732	Undetermined	Undetermined	24.7533	Undetermined	Negative	Negative	Correct			Sensitivity and specificity
65	26.5835	Undetermined	Undetermined	21.7628	Undetermined	Negative	Negative	Correct			True Positives	9
66	25.5562	16.1478	14.2838	23.9482	13.7503	Positive	Positive	Correct	1.46545		False Positive	0
67	24.9551	17.8081	16.1708	22.2509	14.8739	Positive	Positive	Correct	2.11561		True Negatives	11
68	26.4596	30.8856	28.1185	23.4606	24.9563	Positive	Positive	Correct	4.54576		False Negatives	0
69	28.2732	Undetermined	Undetermined	23.8037	Undetermined	Negative	Negative	Correct			Sensitivity	100	%
70	25.7755	31.2611	28.6193	21.6741	26.3145	Positive	Positive	Correct	3.62569		Specificity	100	%
71	27.6896	Undetermined	Undetermined	23.7214	Undetermined	Negative	Negative	Correct
72	27.5739	Undetermined	Undetermined	23.9241	Undetermined	Negative	Negative	Correct
73	28.2607	Undetermined	Undetermined	24.3689	35.649	Negative	Negative	Correct
74	26.482	24.7955	22.7755	23.1034	18.5376	Positive	Positive	Correct	5.24792
75	29.1553	29.6697	28.196	25.7137	22.5916	Positive	Positive	Correct	6.34128
76	26.2491	Undetermined	Undetermined	21.1191	39.111	Negative	Negative	Correct
77	25.7964	23.5623	21.9576	22.0286	17.9074	Positive	Positive	Correct	4.85247
78	27.9601	Undetermined	Undetermined	24.4176	Undetermined	Negative	Negative	Correct
							Average Ct diff:		4.13245
* The cutoff to consider a sample positive was set on Ct 38 for the commercial kit and 35 for the SYBR method

### Sheet: Custom-made Mix
Sample	DisCoVery Kit (TaqMan) Cts			Custom-made Mix Sybr		Tercile	Diagnostic TaqMan	Diagnostic SYBR	Overlap	Viral Ct difference
	IC	ORF1ab	N	IC	RdRP							Overlap
1	24.7351	Undetermined	36.447	23.4804	35.4176	T3	Positive	Positive	Correct	1.02941		Total samples	156
2	23.2265	37.9902	34.0076	20.835	32.0534	T3	Positive	Positive	Correct	3.94547		Indetermined	5
3	23.6423	Undetermined	36.5927	22.2356	Undetermined	T3	Positive	Negative	Incorrect			Correct	132
4	23.084	20.2387	17.8741	22.2546	19.9076	T1	Positive	Positive	Correct	-0.85125		Incorrect	19
5	23.7717	Undetermined	Undetermined	22.3469	Undetermined		Negative	Negative	Correct			Overlap	87.4172	%
6	21.751	16.6373	15.4578	20.0617	16.7581	T1	Positive	Positive	Correct	-0.710499
7	24.8297	Undetermined	Undetermined	22.1192	Undetermined		Negative	Negative	Correct			Sensitivity and specificity
8	24.5523	Undetermined	Undetermined	21.683	Undetermined		Negative	Negative	Correct			True Positives	74
9	23.5359	Undetermined	Undetermined	20.8366	Undetermined		Negative	Negative	Correct			False Positive	4
10	25.8425	21.6545	20.5713	24.5177	21.5731	T1	Positive	Positive	Correct	-0.460243		True Negatives	58
11	26.0905	30.2297	29.277	24.1365	30.2543	T3	Positive	Positive	Correct	-0.500971		False Negatives	15
12	24.1261	Undetermined	Undetermined	22.3125	Undetermined		Negative	Negative	Correct			Sensitivity	83.1461	%
13	23.4608	Undetermined	Undetermined	20.5886	Undetermined		Negative	Negative	Correct			Specificity	93.5484	%
14	25.3034	30.7825	28.605	23.6672	31.7999	T2	Positive	Positive	Correct	-2.10615
15	24.243	Undetermined	Undetermined	24.3211	Undetermined		Negative	Negative	Correct			Analysis in Terciles
16	23.405	20.7272	18.2172	24.1327	19.6273	T1	Positive	Positive	Correct	-0.155124		T1
17	24.1089	27.4426	25.9302	23.8218	26.6453	T2	Positive	Positive	Correct	0.0410731		TP	31
18	24.3269	27.8582	27.7297	23.0663	25.4639	T2	Positive	Positive	Correct	2.33009		FN	0
19	24.1793	30.684	28.5923	22.7898	29.6899	T2	Positive	Positive	Correct	-0.0517218		Sensitivity T1	100	%
20	23.7814	36.3434	33.7312	22.8532	33.1619	T3	Positive	Positive	Correct	1.87537		T2
21	21.926	13.5466	11.3344	22.1357	14.4747	T1	Positive	Positive	Correct	-2.03423		TP	30
22	23.9035	27.9538	25.6968	23.8059	27.7804	T2	Positive	Positive	Correct	-0.955048		FN	1
23	23.0691	30.2759	28.5834	23.8981	32.4145	T2	Positive	Positive	Correct	-2.9848		Sensitivity T2	96.7742	%
24	25.1363	36.429	34.5089	27.7685	Undetermined	T3	Positive	Negative	Incorrect			T3
25	23.9316	36.8865	34.0668	23.2079	37.5867	T3	Positive	Negative	Incorrect	-2.11001		TP	13
26	27.6626	35.8009	32.3589	28.288	Undetermined	T3	Positive	Negative	Incorrect			FN	13
27	26.6723	Undetermined	38.1188	27.451	Undetermined	T3	Repeat PCR	Negative	Indetermined			Sensitivity T3	50	%
28	26.0914	Undetermined	Undetermined	25.9756	Undetermined		Negative	Negative	Correct
29	27.5965	24.5723	23.4768	28.1503	Undetermined	T2	Positive	Negative	Incorrect
30	23.4988	42.7263	Undetermined	23.1486	35.6382		Negative	Positive	Incorrect	7.08811
31	24.1089	Undetermined	36.7571	23.9636	Undetermined	T3	Positive	Negative	Incorrect
32	23.3744	29.1811	26.4348	22.2708	28.3156	T2	Positive	Positive	Correct	-0.50759
33	23.4018	19.2499	17.2563	23.167	20.783	T1	Positive	Positive	Correct	-2.52988
34	23.074	17.194	15.0678	22.6221	17.039	T1	Positive	Positive	Correct	-0.908113
35	26.5856	34.1408	31.9127	Undetermined	Undetermined	T3	Positive	Negative	Incorrect
36	23.1284	20.1896	17.0843	22.8882	19.7196	T1	Positive	Positive	Correct	-1.08266
37	25.187	28.179	25.4454	23.6091	26.9609	T2	Positive	Positive	Correct	-0.148756
38	23.0535	19.8113	18.1451	21.7652	20.9057	T1	Positive	Positive	Correct	-1.92754
39	27.4257	Undetermined	Undetermined	23.8571	Undetermined		Negative	Negative	Correct
40	29.0933	31.7848	29.1318	25.3614	30.9576	T2	Positive	Positive	Correct	-0.499326
41	28.1386	Undetermined	Undetermined	24.385	Undetermined		Negative	Negative	Correct
42	23.257	37.0269	35.863	19.5625	37.0716	T3	Positive	Negative	Incorrect	-0.626713
43	28.2045	30.9589	27.7287	25.3386	29.8985	T2	Positive	Positive	Correct	-0.554651
44	32.1723	Undetermined	Undetermined	27.9035	Undetermined		Negative	Negative	Correct
45	28.2091	Undetermined	Undetermined	24.4761	Undetermined		Negative	Negative	Correct
46	29.1483	Undetermined	Undetermined	26.3532	Undetermined		Negative	Negative	Correct
47	30.201	Undetermined	Undetermined	27.9942	36.8176		Negative	Negative	Correct
48	26.7373	23.1855	20.7962	24.0407	23.0278	T1	Positive	Positive	Correct	-1.03689
49	25.3581	Undetermined	Undetermined	21.2255	Undetermined		Negative	Negative	Correct
50	24.3068	39.9452	Undetermined	21.6913	Undetermined		Negative	Negative	Correct
51	25.4236	Undetermined	Undetermined	22.9496	Undetermined		Negative	Negative	Correct
52	24.8015	Undetermined	Undetermined	22.3492	Undetermined		Negative	Negative	Correct
53	25.5082	Undetermined	Undetermined	24.987	Undetermined		Negative	Negative	Correct
54	25.8813	23.4812	22.1033	22.6072	22.6601	T1	Positive	Positive	Correct	0.132188
55	26.3235	Undetermined	Undetermined	23.6178	Undetermined		Negative	Negative	Correct
56	25.1523	26.2882	24.0456	23.9331	25.9741	T2	Positive	Positive	Correct	-0.807173
57	25.3154	Undetermined	Undetermined	23.5889	36.7965		Negative	Negative	Correct
58	24.9194	Undetermined	Undetermined	22.6101	Undetermined		Negative	Negative	Correct
59	27.4092	Undetermined	Undetermined	23.4414	Undetermined		Negative	Negative	Correct
60	25.4086	22.374	20.1264	21.6667	20.6901	T1	Positive	Positive	Correct	0.560145
61	25.2236	Undetermined	Undetermined	22.2143	Undetermined		Negative	Negative	Correct
62	28.4556	34.279	33.0589	25.4992	33.8234	T3	Positive	Positive	Correct	-0.154429
63	29.384	Undetermined	Undetermined	27.2942	Undetermined		Negative	Negative	Correct
64	26.0732	Undetermined	Undetermined	24.7533	35.527		Negative	Positive	Incorrect
65	26.5835	Undetermined	Undetermined	21.7628	36.9436		Negative	Negative	Correct
66	25.5562	16.1478	14.2838	23.9482	15.5466	T1	Positive	Positive	Correct	-0.330819
67	24.9551	17.8081	16.1708	22.2509	16.8638	T1	Positive	Positive	Correct	0.125702
68	26.4596	30.8856	28.1185	23.4606	30.108	T2	Positive	Positive	Correct	-0.605975
69	28.2732	Undetermined	Undetermined	23.8037	37.6232		Negative	Negative	Correct
70	25.7755	31.2611	28.6193	21.6741	30.2391	T2	Positive	Positive	Correct	-0.298869
71	27.6896	Undetermined	Undetermined	23.7214	Undetermined		Negative	Negative	Correct
72	27.5739	Undetermined	Undetermined	23.9241	Undetermined		Negative	Negative	Correct
73	28.2607	Undetermined	Undetermined	24.3689	Undetermined		Negative	Negative	Correct
74	26.482	24.7955	22.7755	23.1034	23.2403	T2	Positive	Positive	Correct	0.545145
75	29.1553	29.6697	28.196	25.7137	27.7475	T2	Positive	Positive	Correct	1.18534
76	26.2491	Undetermined	Undetermined	21.1191	Undetermined		Negative	Negative	Correct
77	25.7964	23.5623	21.9576	22.0286	21.9925	T1	Positive	Positive	Correct	0.767403
78	27.9601	Undetermined	Undetermined	24.4176	35.1678		Negative	Positive	Incorrect
79	27.745	25.6992	24.1822	25.9066	26.482	T2	Positive	Positive	Correct	-1.54128
80	24.3209	33.045	31.012	22.2644	34.653	T3	Positive	Positive	Correct	-2.62452
81	27.702	18.4425	16.4013	26.2427	19.52	T1	Positive	Positive	Correct	-2.09814
82	26.3255	Undetermined	37.2695	24.448	Undetermined	T3	Positive	Negative	Incorrect
83	26.2399	Undetermined	Undetermined	23.8215	Undetermined		Negative	Negative	Correct
84	28.3714	26.5409	24.2953	27.7623	28.2244	T2	Positive	Positive	Correct	-2.80632
85	26.4121	29.5925	28.0091	23.3446	30.4181	T2	Positive	Positive	Correct	-1.61729
86	25.8775	39.2056	38.2573	22.2341	Undetermined	T3	Repeat PCR	Negative	Indetermined
87	23.3058	19.5521	17.7339	20.9391	21.6315	T1	Positive	Positive	Correct	-2.98851
88	23.4981	18.0078	16.3059	22.4674	21.7138	T1	Positive	Positive	Correct	-4.5569
89	25.7797	34.3446	31.5005	22.4392	Undetermined	T3	Positive	Negative	Incorrect
90	22.5977	Undetermined	Undetermined	22.1022	Undetermined		Negative	Negative	Correct
91	24.9821	26.7925	25.3105	21.894	29.886	T2	Positive	Positive	Correct	-3.83446
92	23.509	35.027	39.3133	22.412	Undetermined		Positive	Negative	Incorrect
93	23.3574	33.5317	31.2557	20.0983	33.5532	T3	Positive	Positive	Correct	-1.1595
94	21.769	33.1134	29.9807	18.9763	Undetermined	T3	Positive	Negative	Incorrect
95	23.6102	Undetermined	38.5889	20.8129	36.0645	T3	Repeat PCR	Negative	Indetermined	2.5244
96	27.1644	Undetermined	38.0493	25.2205	Undetermined	T3	Repeat PCR	Negative	Indetermined
97	23.4235	20.8645	20.0317	20.7884	23.9372	T1	Positive	Positive	Correct	-3.48913
98	25.0321	Undetermined	Undetermined	22.7541	Undetermined		Negative	Negative	Correct
99	25.4576	39.6448	Undetermined	22.6536	Undetermined		Negative	Negative	Correct
100	26.7919	Undetermined	38.9286	22.9959	Undetermined	T3	Repeat PCR	Negative	Indetermined
101	24.3269	29.783	27.2439	21.4727	32.855	T2	Positive	Positive	Correct	-4.34155
102	24.2638	24.0502	22.7458	21.7738	27.9126	T1	Positive	Positive	Correct	-4.51455
103	28.6412	Undetermined	Undetermined	29.0484	Undetermined		Negative	Negative	Correct
104	25.3811	24.4311	21.8329	23.9528	26.9524	T1	Positive	Positive	Correct	-3.8204
105	26.2319	39.359	Undetermined	23.4053	Undetermined		Negative	Negative	Correct
106	28.28	16.3517	15.05	25.9441	17.9637	T1	Positive	Positive	Correct	-2.26281
107	24.2061	35.1041	33.1743	24.683	37.2908	T3	Positive	Negative	Incorrect	-3.15169
108	27.4316	Undetermined	36.2932	29.5657	Undetermined	T3	Positive	Negative	Incorrect
109	27.2475	19.5929	18.0886	26.0425	21.2817	T1	Positive	Positive	Correct	-2.44097
110	26.1479	14.5444	13.6029	23.242	16.2018	T1	Positive	Positive	Correct	-2.12813
111	27.6841	16.6712	15.3048	27.078	18.8001	T1	Positive	Positive	Correct	-2.81205
112	29.4114	16.445	14.7073	29.8607	21.3292	T1	Positive	Positive	Correct	-5.75306
113	27.679	15.4961	14.2804	27.8611	16.5989	T1	Positive	Positive	Correct	-1.71066
114	28.0782	36.2846	35.4183	26.6795	Undetermined	T3	Positive	Negative	Incorrect
115	27.7118	Undetermined	Undetermined	27.2831	Undetermined		Negative	Negative	Correct
116	29.1786	Undetermined	Undetermined	28.3464	Undetermined		Negative	Negative	Correct
117	32.7952	35.058	32.7151	30.6227	30.9761	T3	Positive	Positive	Correct	2.91038
118	30.5174	Undetermined	Undetermined	27.8579	Undetermined		Negative	Negative	Correct
119	29.7435	33.5825	31.559	27.4534	29.6749	T3	Positive	Positive	Correct	2.89583
120	28.2313	35.5668	33.3827	25.9907	34.0788	T3	Positive	Positive	Correct	0.395967
121	29.3292	26.3771	23.8558	27.094	23.0567	T2	Positive	Positive	Correct	2.0597
122	33.6134	28.6369	26.0597	31.4278	23.739	T2	Positive	Positive	Correct	3.60928
123	31.4517	26.589	23.2533	29.2168	21.6707	T2	Positive	Positive	Correct	3.25039
124	32.3224	Undetermined	Undetermined	29.0416	Undetermined		Negative	Negative	Correct
125	32.0622	Undetermined	Undetermined	29.3123	Undetermined		Negative	Negative	Correct
126	30.1643	Undetermined	Undetermined	26.8587	Undetermined		Negative	Negative	Correct
127	30.0672	23.3212	20.0161	29.4444	19.0492	T1	Positive	Positive	Correct	2.61942
128	31.3281	Undetermined	Undetermined	29.4818	39.8293		Negative	Negative	Correct
129	31.8548	Undetermined	Undetermined	29.3676	Undetermined		Negative	Negative	Correct
130	29.2956	Undetermined	Undetermined	26.6521	Undetermined		Negative	Negative	Correct
131	31.797	Undetermined	Undetermined	29.8076	Undetermined		Negative	Negative	Correct
132	31.0499	Undetermined	Undetermined	28.5982	Undetermined		Negative	Negative	Correct
133	32.1	Undetermined	Undetermined	30.1854	35.2414		Negative	Positive	Incorrect
134	31.3956	Undetermined	Undetermined	29.4742	Undetermined		Negative	Negative	Correct
135	31.8794	25.4903	22.8825	30.0066	21.0724	T2	Positive	Positive	Correct	3.11402
136	33.3261	Undetermined	Undetermined	31.3016	Undetermined		Negative	Negative	Correct
137	30.915	36.515	33.9469	27.806	31.1511	T3	Positive	Positive	Correct	4.07988
138	31.084	Undetermined	Undetermined	28.6007	Undetermined		Negative	Negative	Correct
139	31.1755	24.1904	20.067	30.9697	19.1161	T1	Positive	Positive	Correct	3.01261
140	33.1328	Undetermined	Undetermined	30.4561	Undetermined		Negative	Negative	Correct
141	32.9622	Undetermined	Undetermined	30.6172	Undetermined		Negative	Negative	Correct
142	30.7832	Undetermined	Undetermined	27.6764	Undetermined		Negative	Negative	Correct
143	30.6157	27.0749	24.4861	29.1376	22.2041	T2	Positive	Positive	Correct	3.57644
144	33.1567	39.873	35.2547	31.1766	35.7866	T3	Positive	Positive	Correct	1.7773
145	28.9438	28.3182	25.1293	27.4686	24.8081	T2	Positive	Positive	Correct	1.91563
146	30.7573	27.0898	24.8538	27.7335	21.9098	T2	Positive	Positive	Correct	4.06203
147	33.5732	Undetermined	Undetermined	31.5793	Undetermined		Negative	Negative	Correct
148	32.3772	27.069	24.4993	30.0032	21.2629	T2	Positive	Positive	Correct	4.5212
149	29.025	31.8124	29.5583	29.8468	28.5583	T3	Positive	Positive	Correct	2.12706
150	32.6826	Undetermined	Undetermined	31.2503	Undetermined		Negative	Negative	Correct
151	32.1331	28.9148	25.3025	30.0519	23.9235	T2	Positive	Positive	Correct	3.18517
152	34.6497	Undetermined	Undetermined	32.7771	Undetermined		Negative	Negative	Correct
153	33.0135	Undetermined	Undetermined	30.24	36.3717		Negative	Negative	Correct
154	30.149	25.8895	21.245	29.7343	21.5768	T1	Positive	Positive	Correct	1.99045
155	29.5897	26.2636	23.3919	28.6089	22.3784	T2	Positive	Positive	Correct	2.44929
156	28.9689	21.0353	17.4991	28.1083	17.6956	T1	Positive	Positive	Correct	1.57152
								Average Ct diff:		-0.0926325
* The cutoff to consider a sample positive was set on Ct 38 for the commercial kit and 36 for the Sybr method

### Sheet: Qiagen HS
Sample	DisCoVery Kit (TaqMan) Cts			Qiagen HS SYBR		Diagnostic TaqMan	Diagnostic SYBR	Overlap	Viral Ct difference
	IC	ORF1ab	N	IC (INBIO Taq)	RdRP						Overlap
79	27.745	25.6992	24.1822	25.9066	26.482	Positive	Positive	Correct	-1.54128		Total samples	38
80	24.3209	33.045	31.012	22.2644	34.653	Positive	Positive	Correct	-2.62452		Indetermined	4
81	27.702	18.4425	16.4013	26.2427	19.52	Positive	Positive	Correct	-2.09814		Correct	28
82	26.3255	Undetermined	37.2695	24.448	Undetermined	Positive	Negative	Incorrect			Incorrect	6
83	26.2399	Undetermined	Undetermined	23.8215	Undetermined	Negative	Negative	Correct			Overlap	82.3529	%
84	28.3714	26.5409	24.2953	27.7623	28.2244	Positive	Positive	Correct	-2.80632
85	26.4121	29.5925	28.0091	23.3446	30.4181	Positive	Positive	Correct	-1.61729		Sensitivity and specificity
86	25.8775	39.2056	38.2573	22.2341	Undetermined	Repeat PCR	Negative	Indetermined			True Positives	20
87	23.3058	19.5521	17.7339	20.9391	21.6315	Positive	Positive	Correct	-2.98851		False Positive	0
88	23.4981	18.0078	16.3059	22.4674	21.7138	Positive	Positive	Correct	-4.5569		True Negatives	8
89	25.7797	34.3446	31.5005	22.4392	Undetermined	Positive	Negative	Incorrect			False Negatives	6
90	22.5977	Undetermined	Undetermined	22.1022	Undetermined	Negative	Negative	Correct			Sensitivity	76.9231	%
91	24.9821	26.7925	25.3105	21.894	29.886	Positive	Positive	Correct	-3.83446		Specificity	100	%
92	23.509	35.027	39.3133	22.412	Undetermined	Positive	Negative	Incorrect
93	23.3574	33.5317	31.2557	20.0983	33.5532	Positive	Positive	Correct	-1.1595
94	21.769	33.1134	29.9807	18.9763	Undetermined	Positive	Negative	Incorrect
95	23.6102	Undetermined	38.5889	20.8129	36.0645	Repeat PCR	Positive	Indetermined	2.5244
96	27.1644	Undetermined	38.0493	25.2205	Undetermined	Repeat PCR	Negative	Indetermined
97	23.4235	20.8645	20.0317	20.7884	23.9372	Positive	Positive	Correct	-3.48913
98	25.0321	Undetermined	Undetermined	22.7541	Undetermined	Negative	Negative	Correct
99	25.4576	39.6448	Undetermined	22.6536	Undetermined	Negative	Negative	Correct
100	26.7919	Undetermined	38.9286	22.9959	Undetermined	Repeat PCR	Negative	Indetermined
101	24.3269	29.783	27.2439	21.4727	32.855	Positive	Positive	Correct	-4.34155
102	24.2638	24.0502	22.7458	21.7738	27.9126	Positive	Positive	Correct	-4.51455
103	28.6412	Undetermined	Undetermined	29.0484	Undetermined	Negative	Negative	Correct
104	25.3811	24.4311	21.8329	23.9528	26.9524	Positive	Positive	Correct	-3.8204
105	26.2319	39.359	Undetermined	23.4053	Undetermined	Negative	Negative	Correct
106	28.28	16.3517	15.05	25.9441	17.9637	Positive	Positive	Correct	-2.26281
107	24.2061	35.1041	33.1743	24.683	37.2908	Positive	Positive	Correct	-3.15169
108	27.4316	Undetermined	36.2932	29.5657	Undetermined	Positive	Negative	Incorrect
109	27.2475	19.5929	18.0886	26.0425	21.2817	Positive	Positive	Correct	-2.44097
110	26.1479	14.5444	13.6029	23.242	16.2018	Positive	Positive	Correct	-2.12813
111	27.6841	16.6712	15.3048	27.078	18.8001	Positive	Positive	Correct	-2.81205
112	29.4114	16.445	14.7073	29.8607	21.3292	Positive	Positive	Correct	-5.75306
113	27.679	15.4961	14.2804	27.8611	16.5989	Positive	Positive	Correct	-1.71066
114	28.0782	36.2846	35.4183	26.6795	Undetermined	Positive	Negative	Incorrect
115	27.7118	Undetermined	Undetermined	27.2831	Undetermined	Negative	Negative	Correct
116	29.1786	Undetermined	Undetermined	28.3464	Undetermined	Negative	Negative	Correct
							Average Ct diff:		-2.72036
* The cutoff to consider a sample positive was set on Ct 38 for the commercial kit and 40 for the Sybr method

### Sheet: INBIO Mix
Sample	DisCoVery Kit (TaqMan) Cts			INBIO Mix SYBR		Tercile	Diagnostic TaqMan	Diagnostic SYBR	Overlap	Viral Ct difference
	IC	ORF1ab	N	IC	RdRP							Overlap
1	24.7351	Undetermined	36.447	23.605	Undetermined	T3	Positive	Negative	Incorrect			Total samples	156
2	23.2265	37.9902	34.0076	20.3707	37.4552	T3	Positive	Positive	Correct	-1.45626		Indetermined	5
3	23.6423	Undetermined	36.5927	24.0347	Undetermined	T3	Positive	Negative	Incorrect			Correct	131
4	23.084	20.2387	17.8741	22.4107	20.3352	T1	Positive	Positive	Correct	-1.27882		Incorrect	20
5	23.7717	Undetermined	Undetermined	22.4153	35.1678		Negative	Positive	Incorrect			Overlap	86.755	%
6	21.751	16.6373	15.4578	20.3011	18.6351	T1	Positive	Positive	Correct	-2.58757
7	24.8297	Undetermined	Undetermined	20.8352	Undetermined		Negative	Negative	Correct			Sensitivity and specificity
8	24.5523	Undetermined	Undetermined	23.3985	Undetermined		Negative	Negative	Correct			True Positives	72
9	23.5359	Undetermined	Undetermined	21.5993	Undetermined		Negative	Negative	Correct			False Positive	3
10	25.8425	21.6545	20.5713	22.8404	21.8272	T1	Positive	Positive	Correct	-0.714348		True Negatives	59
11	26.0905	30.2297	29.277	25.8957	32.7735	T3	Positive	Positive	Correct	-3.02017		False Negatives	17
12	24.1261	Undetermined	Undetermined	24.1019	Undetermined		Negative	Negative	Correct			Sensitivity	80.8989	%
13	23.4608	Undetermined	Undetermined	21.8871	Undetermined		Negative	Negative	Correct			Specificity	95.1613	%
14	25.3034	30.7825	28.605	23.7525	31.1777	T2	Positive	Positive	Correct	-1.48392
15	24.243	Undetermined	Undetermined	23.6787	Undetermined		Negative	Negative	Correct			Analysis in Terciles
16	23.405	20.7272	18.2172	24.1486	22.0113	T1	Positive	Positive	Correct	-2.53907		T1
17	24.1089	27.4426	25.9302	24.3443	28.0103	T2	Positive	Positive	Correct	-1.32389		TP	31
18	24.3269	27.8582	27.7297	23.282	27.0071	T2	Positive	Positive	Correct	0.786811		FN	0
19	24.1793	30.684	28.5923	23.4129	Undetermined	T2	Positive	Negative	Incorrect			Sensitivity T1	100	%
20	23.7814	36.3434	33.7312	22.6539	34.9852	T3	Positive	Positive	Correct	0.0521069		T2
21	21.926	13.5466	11.3344	22.0532	14.7103	T1	Positive	Positive	Correct	-2.26978		TP	30
22	23.9035	27.9538	25.6968	24.0938	28.9442	T2	Positive	Positive	Correct	-2.11884		FN	1
23	23.0691	30.2759	28.5834	23.8174	31.9887	T2	Positive	Positive	Correct	-2.55906		Sensitivity T2	96.7742	%
24	25.1363	36.429	34.5089	25.5826	Undetermined	T3	Positive	Negative	Incorrect			T3
25	23.9316	36.8865	34.0668	22.767	Undetermined	T3	Positive	Negative	Incorrect			TP	11
26	27.6626	35.8009	32.3589	26.6323	Undetermined	T3	Positive	Negative	Incorrect			FN	15
27	26.6723	Undetermined	38.1188	25.5978	Undetermined	T3	Repeat PCR	Negative	Indetermined			Sensitivity T3	42.3077	%
28	26.0914	Undetermined	Undetermined	23.947	Undetermined		Negative	Negative	Correct
29	27.5965	24.5723	23.4768	26.5213	24.7827	T2	Positive	Positive	Correct	-0.758198
30	23.4988	42.7263	Undetermined	22.491	Undetermined		Negative	Negative	Correct
31	24.1089	Undetermined	36.7571	24.0339	Undetermined	T3	Positive	Negative	Incorrect
32	23.3744	29.1811	26.4348	22.4903	30.5016	T2	Positive	Positive	Correct	-2.69367
33	23.4018	19.2499	17.2563	23.5693	21.4221	T1	Positive	Positive	Correct	-3.16896
34	23.074	17.194	15.0678	22.4697	17.6313	T1	Positive	Positive	Correct	-1.50036
35	26.5856	34.1408	31.9127	25.273	Undetermined	T3	Positive	Negative	Incorrect
36	23.1284	20.1896	17.0843	20.9726	20.4645	T1	Positive	Positive	Correct	-1.82758
37	25.187	28.179	25.4454	22.4296	28.2118	T2	Positive	Positive	Correct	-1.39961
38	23.0535	19.8113	18.1451	21.7902	22.3163	T1	Positive	Positive	Correct	-3.33811
39	27.4257	Undetermined	Undetermined	23.0763	Undetermined		Negative	Negative	Correct
40	29.0933	31.7848	29.1318	25.0864	29.8722	T2	Positive	Positive	Correct	0.586123
41	28.1386	Undetermined	Undetermined	23.9279	Undetermined		Negative	Negative	Correct
42	23.257	37.0269	35.863	19.4224	Undetermined	T3	Positive	Negative	Incorrect
43	28.2045	30.9589	27.7287	24.4053	29.8162	T2	Positive	Positive	Correct	-0.472428
44	32.1723	Undetermined	Undetermined	27.6797	Undetermined		Negative	Negative	Correct
45	28.2091	Undetermined	Undetermined	24.1709	Undetermined		Negative	Negative	Correct
46	29.1483	Undetermined	Undetermined	25.9345	Undetermined		Negative	Negative	Correct
47	30.201	Undetermined	Undetermined	27.713	Undetermined		Negative	Negative	Correct
48	26.7373	23.1855	20.7962	23.8484	23.0128	T1	Positive	Positive	Correct	-1.02197
49	25.3581	Undetermined	Undetermined	20.9174	Undetermined		Negative	Negative	Correct
50	24.3068	39.9452	Undetermined	21.2189	Undetermined		Negative	Negative	Correct
51	25.4236	Undetermined	Undetermined	22.7267	Undetermined		Negative	Negative	Correct
52	24.8015	Undetermined	Undetermined	21.9251	Undetermined		Negative	Negative	Correct
53	25.5082	Undetermined	Undetermined	24.6995	Undetermined		Negative	Negative	Correct
54	25.8813	23.4812	22.1033	21.9179	22.0275	T1	Positive	Positive	Correct	0.764797
55	26.3235	Undetermined	Undetermined	23.3556	Undetermined		Negative	Negative	Correct
56	25.1523	26.2882	24.0456	23.5302	25.8573	T2	Positive	Positive	Correct	-0.690411
57	25.3154	Undetermined	Undetermined	23.0855	Undetermined		Negative	Negative	Correct
58	24.9194	Undetermined	Undetermined	22.0269	35.3295		Negative	Positive	Incorrect
59	27.4092	Undetermined	Undetermined	23.1829	Undetermined		Negative	Negative	Correct
60	25.4086	22.374	20.1264	21.7234	20.233	T1	Positive	Positive	Correct	1.0172
61	25.2236	Undetermined	Undetermined	22.1424	Undetermined		Negative	Negative	Correct
62	28.4556	34.279	33.0589	24.491	31.9702	T3	Positive	Positive	Correct	1.69869
63	29.384	Undetermined	Undetermined	26.5918	Undetermined		Negative	Negative	Correct
64	26.0732	Undetermined	Undetermined	24.3359	Undetermined		Negative	Negative	Correct
65	26.5835	Undetermined	Undetermined	21.6771	Undetermined		Negative	Negative	Correct
66	25.5562	16.1478	14.2838	23.8834	15.3399	T1	Positive	Positive	Correct	-0.124153
67	24.9551	17.8081	16.1708	21.6001	16.4746	T1	Positive	Positive	Correct	0.51483
68	26.4596	30.8856	28.1185	22.797	29.8372	T2	Positive	Positive	Correct	-0.335174
69	28.2732	Undetermined	Undetermined	23.2517	35.7656		Negative	Positive	Incorrect
70	25.7755	31.2611	28.6193	21.7244	30.0188	T2	Positive	Positive	Correct	-0.0785606
71	27.6896	Undetermined	Undetermined	23.5283	Undetermined		Negative	Negative	Correct
72	27.5739	Undetermined	Undetermined	23.3089	Undetermined		Negative	Negative	Correct
73	28.2607	Undetermined	Undetermined	24.2486	Undetermined		Negative	Negative	Correct
74	26.482	24.7955	22.7755	22.7083	23.147	T2	Positive	Positive	Correct	0.638534
75	29.1553	29.6697	28.196	25.483	26.9847	T2	Positive	Positive	Correct	1.94819
76	26.2491	Undetermined	Undetermined	21.5109	Undetermined		Negative	Negative	Correct
77	25.7964	23.5623	21.9576	21.7792	21.8027	T1	Positive	Positive	Correct	0.957198
78	27.9601	Undetermined	Undetermined	23.6875	Undetermined		Negative	Negative	Correct
79	27.745	25.6992	24.1822	26.7763	27.978	T2	Positive	Positive	Correct	-3.03728
80	24.3209	33.045	31.012	23.2839	Undetermined	T3	Positive	Negative	Incorrect
81	27.702	18.4425	16.4013	26.9258	21.196	T1	Positive	Positive	Correct	-3.77414
82	26.3255	Undetermined	37.2695	24.8181	Undetermined	T3	Positive	Negative	Incorrect
83	26.2399	Undetermined	Undetermined	24.595	Undetermined		Negative	Negative	Correct
84	28.3714	26.5409	24.2953	27.9025	29.072	T2	Positive	Positive	Correct	-3.65388
85	26.4121	29.5925	28.0091	24.0834	32.206	T2	Positive	Positive	Correct	-3.40522
86	25.8775	39.2056	38.2573	23.8361	Undetermined	T3	Repeat PCR	Negative	Indetermined
87	23.3058	19.5521	17.7339	21.4995	22.099	T1	Positive	Positive	Correct	-3.45602
88	23.4981	18.0078	16.3059	24.4479	23.401	T1	Positive	Positive	Correct	-6.24414
89	25.7797	34.3446	31.5005	23.3264	Undetermined	T3	Positive	Negative	Incorrect
90	22.5977	Undetermined	Undetermined	24.4824	Undetermined		Negative	Negative	Correct
91	24.9821	26.7925	25.3105	22.4988	30.165	T2	Positive	Positive	Correct	-4.11348
92	23.509	35.027	39.3133	22.6336	Undetermined		Positive	Negative	Incorrect
93	23.3574	33.5317	31.2557	21.3944	Undetermined	T3	Positive	Negative	Incorrect
94	21.769	33.1134	29.9807	19.7562	Undetermined	T3	Positive	Negative	Incorrect
95	23.6102	Undetermined	38.5889	23.378	Undetermined	T3	Repeat PCR	Negative	Indetermined
96	27.1644	Undetermined	38.0493	26.499	Undetermined	T3	Repeat PCR	Negative	Indetermined
97	23.4235	20.8645	20.0317	21.386	25.29	T1	Positive	Positive	Correct	-4.84191
98	25.0321	Undetermined	Undetermined	22.9111	Undetermined		Negative	Negative	Correct
99	25.4576	39.6448	Undetermined	24.3726	Undetermined		Negative	Negative	Correct
100	26.7919	Undetermined	38.9286	24.2224	Undetermined	T3	Repeat PCR	Negative	Indetermined
101	24.3269	29.783	27.2439	22.8271	33.392	T2	Positive	Positive	Correct	-4.87856
102	24.2638	24.0502	22.7458	22.1438	28.862	T1	Positive	Positive	Correct	-5.46398
103	28.6412	Undetermined	Undetermined	30.4261	Undetermined		Negative	Negative	Correct
104	25.3811	24.4311	21.8329	24.6213	28.583	T1	Positive	Positive	Correct	-5.45098
105	26.2319	39.359	Undetermined	24.3978	Undetermined		Negative	Negative	Correct
106	28.28	16.3517	15.05	26.8966	19.208	T1	Positive	Positive	Correct	-3.50716
107	24.2061	35.1041	33.1743	26.6082	Undetermined	T3	Positive	Negative	Incorrect
108	27.4316	Undetermined	36.2932	30.5122	Undetermined	T3	Positive	Negative	Incorrect
109	27.2475	19.5929	18.0886	27.358	22.591	T1	Positive	Positive	Correct	-3.75025
110	26.1479	14.5444	13.6029	23.7716	18.525	T1	Positive	Positive	Correct	-4.45135
111	27.6841	16.6712	15.3048	28.209	19.961	T1	Positive	Positive	Correct	-3.97299
112	29.4114	16.445	14.7073	29.7952	22.749	T1	Positive	Positive	Correct	-7.17286
113	27.679	15.4961	14.2804	28.9865	17.986	T1	Positive	Positive	Correct	-3.09776
114	28.0782	36.2846	35.4183	27.2331	35.877	T3	Positive	Positive	Correct	-0.025531
115	27.7118	Undetermined	Undetermined	27.8749	Undetermined		Negative	Negative	Correct
116	29.1786	Undetermined	Undetermined	28.7043	Undetermined		Negative	Negative	Correct
117	32.7952	35.058	32.7151	30.975	32.2856	T3	Positive	Positive	Correct	1.6009
118	30.5174	Undetermined	Undetermined	28.4532	Undetermined		Negative	Negative	Correct
119	29.7435	33.5825	31.559	28.528	30.5737	T3	Positive	Positive	Correct	1.99703
120	28.2313	35.5668	33.3827	26.9619	33.5604	T3	Positive	Positive	Correct	0.914316
121	29.3292	26.3771	23.8558	27.7276	24.244	T2	Positive	Positive	Correct	0.872401
122	33.6134	28.6369	26.0597	32.1394	25.2361	T2	Positive	Positive	Correct	2.11218
123	31.4517	26.589	23.2533	30.7675	22.8935	T2	Positive	Positive	Correct	2.02757
124	32.3224	Undetermined	Undetermined	29.7865	Undetermined		Negative	Negative	Correct
125	32.0622	Undetermined	Undetermined	29.8727	Undetermined		Negative	Negative	Correct
126	30.1643	Undetermined	Undetermined	27.6329	Undetermined		Negative	Negative	Correct
127	30.0672	23.3212	20.0161	30.4863	20.4143	T1	Positive	Positive	Correct	1.25434
128	31.3281	Undetermined	Undetermined	31.0375	Undetermined		Negative	Negative	Correct
129	31.8548	Undetermined	Undetermined	29.9231	Undetermined		Negative	Negative	Correct
130	29.2956	Undetermined	Undetermined	27.0356	Undetermined		Negative	Negative	Correct
131	31.797	Undetermined	Undetermined	30.6545	Undetermined		Negative	Negative	Correct
132	31.0499	Undetermined	Undetermined	29.0398	Undetermined		Negative	Negative	Correct
133	32.1	Undetermined	Undetermined	31.6208	Undetermined		Negative	Negative	Correct
134	31.3956	Undetermined	Undetermined	30.1766	Undetermined		Negative	Negative	Correct
135	31.8794	25.4903	22.8825	31.6644	22.6169	T2	Positive	Positive	Correct	1.56945
136	33.3261	Undetermined	Undetermined	32.0344	Undetermined		Negative	Negative	Correct
137	30.915	36.515	33.9469	28.743	33.0383	T3	Positive	Positive	Correct	2.19264
138	31.084	Undetermined	Undetermined	29.8375	Undetermined		Negative	Negative	Correct
139	31.1755	24.1904	20.067	32.1349	19.6819	T1	Positive	Positive	Correct	2.44676
140	33.1328	Undetermined	Undetermined	31.2258	Undetermined		Negative	Negative	Correct
141	32.9622	Undetermined	Undetermined	31.8428	Undetermined		Negative	Negative	Correct
142	30.7832	Undetermined	Undetermined	28.5419	Undetermined		Negative	Negative	Correct
143	30.6157	27.0749	24.4861	29.9773	23.4653	T2	Positive	Positive	Correct	2.31522
144	33.1567	39.873	35.2547	31.3615	35.1939	T3	Positive	Positive	Correct	2.36997
145	28.9438	28.3182	25.1293	27.9859	26.5575	T2	Positive	Positive	Correct	0.166184
146	30.7573	27.0898	24.8538	28.8127	22.5693	T2	Positive	Positive	Correct	3.40248
147	33.5732	Undetermined	Undetermined	32.9592	Undetermined		Negative	Negative	Correct
148	32.3772	27.069	24.4993	30.8789	23.0865	T2	Positive	Positive	Correct	2.69761
149	29.025	31.8124	29.5583	30.6519	32.3718	T3	Positive	Positive	Correct	-1.68647
150	32.6826	Undetermined	Undetermined	32.4095	Undetermined		Negative	Negative	Correct
151	32.1331	28.9148	25.3025	30.7579	24.8467	T2	Positive	Positive	Correct	2.26195
152	34.6497	Undetermined	Undetermined	32.9048	Undetermined		Negative	Negative	Correct
153	33.0135	Undetermined	Undetermined	31.448	Undetermined		Negative	Negative	Correct
154	30.149	25.8895	21.245	30.2802	23.4199	T1	Positive	Positive	Correct	0.14735
155	29.5897	26.2636	23.3919	29.1572	23.7456	T2	Positive	Positive	Correct	1.08216
156	28.9689	21.0353	17.4991	28.619	18.7477	T1	Positive	Positive	Correct	0.519451
								Average Ct diff:		-1.02542
* The cutoff to consider a sample positive was set on Ct 38 for the commercial kit and 40 for the Sybr method

### Sheet: Eva Green Mix
Sample	DisCoVery Kit (TaqMan) Cts			Eva Green Mix		Diagnostic TaqMan	Diagnostic SYBR	Overlap	Viral Ct difference
	IC	ORF1ab	N	IC (INBIO Taq)	RdRP						Overlap
1	24.7351	Undetermined	36.447	23.605	Undetermined	Positive	Negative	Incorrect			Total samples	38
2	23.2265	37.9902	34.0076	20.3707	Undetermined	Positive	Negative	Incorrect			Indetermined	1
3	23.6423	Undetermined	36.5927	24.0347	37.5482	Positive	Negative	Incorrect	-0.955491		Correct	30
4	23.084	20.2387	17.8741	22.4107	21.0006	Positive	Positive	Correct	-1.94421		Incorrect	7
5	23.7717	Undetermined	Undetermined	22.4153	Undetermined	Negative	Negative	Correct			Overlap	81.0811	%
6	21.751	16.6373	15.4578	20.3011	18.8565	Positive	Positive	Correct	-2.80893
7	24.8297	Undetermined	Undetermined	20.8352	36.3965	Negative	Positive	Incorrect			Sensitivity and specificity
8	24.5523	Undetermined	Undetermined	23.3985	38.027	Negative	Negative	Correct			True Positives	22
9	23.5359	Undetermined	Undetermined	21.5993	39.6002	Negative	Negative	Correct			False Positive	1
10	25.8425	21.6545	20.5713	22.8404	23.3683	Positive	Positive	Correct	-2.25541		True Negatives	8
11	26.0905	30.2297	29.277	25.8957	32.5891	Positive	Positive	Correct	-2.8358		False Negatives	6
12	24.1261	Undetermined	Undetermined	24.1019	Undetermined	Negative	Negative	Correct			Sensitivity	78.5714	%
13	23.4608	Undetermined	Undetermined	21.8871	38.0364	Negative	Negative	Correct			Specificity	88.8889	%
14	25.3034	30.7825	28.605	23.7525	31.4093	Positive	Positive	Correct	-1.71551
15	24.243	Undetermined	Undetermined	23.6787	Undetermined	Negative	Negative	Correct
16	23.405	20.7272	18.2172	24.1486	21.6018	Positive	Positive	Correct	-2.12961
17	24.1089	27.4426	25.9302	24.3443	27.8319	Positive	Positive	Correct	-1.14555
18	24.3269	27.8582	27.7297	23.282	27.2484	Positive	Positive	Correct	0.54557
19	24.1793	30.684	28.5923	23.4129	31.9748	Positive	Positive	Correct	-2.33662
20	23.7814	36.3434	33.7312	22.6539	35.7432	Positive	Positive	Correct	-0.705916
21	21.926	13.5466	11.3344	22.0532	15.6741	Positive	Positive	Correct	-3.23358
22	23.9035	27.9538	25.6968	24.0938	29.7885	Positive	Positive	Correct	-2.9632
23	23.0691	30.2759	28.5834	23.8174	32.9661	Positive	Positive	Correct	-3.53641
24	25.1363	36.429	34.5089	25.5826	Undetermined	Positive	Negative	Incorrect
25	23.9316	36.8865	34.0668	22.767	Undetermined	Positive	Negative	Incorrect
26	27.6626	35.8009	32.3589	26.6323	39.7882	Positive	Negative	Incorrect	-5.70824
27	26.6723	Undetermined	38.1188	25.5978	36.0186	Repeat PCR	Positive	Indetermined	2.10016
28	26.0914	Undetermined	Undetermined	23.947	Undetermined	Negative	Negative	Correct
29	27.5965	24.5723	23.4768	26.5213	25.9407	Positive	Positive	Correct	-1.91621
30	23.4988	42.7263	Undetermined	22.491	Undetermined	Negative	Negative	Correct
31	24.1089	Undetermined	36.7571	24.0339	36.6763	Positive	Positive	Correct	0.0808002
32	23.3744	29.1811	26.4348	22.4903	30.5066	Positive	Positive	Correct	-2.69862
33	23.4018	19.2499	17.2563	23.5693	23.0291	Positive	Positive	Correct	-4.77602
34	23.074	17.194	15.0678	22.4697	18.7622	Positive	Positive	Correct	-2.63125
35	26.5856	34.1408	31.9127	25.273	35.0694	Positive	Positive	Correct	-2.04261
36	23.1284	20.1896	17.0843	20.9726	21.6154	Positive	Positive	Correct	-2.97848
37	25.187	28.179	25.4454	22.4296	28.5675	Positive	Positive	Correct	-1.75528
38	23.0535	19.8113	18.1451	21.7902	22.9508	Positive	Positive	Correct	-3.97263
							Average Ct diff:		-2.17276
* The cutoff to consider a sample positive was set on Ct 38 for the commercial kit and 37 for the Sybr method

### Sheet: Biodynamics Mix
Sample	DisCoVery Kit (TaqMan) Cts			Biodynamics Mix SYBR		Diagnostic TaqMan	Diagnostic SYBR	Overlap	Viral Ct difference
	IC	ORF1ab	N	IC (INBIO Taq)	RdRP						Overlap
1	24.7351	Undetermined	36.447	23.605	36.9343	Positive	Negative	Incorrect	-0.487291		Total samples	38
2	23.2265	37.9902	34.0076	20.3707	Undetermined	Positive	Negative	Incorrect			Indetermined	1
3	23.6423	Undetermined	36.5927	24.0347	37.6521	Positive	Negative	Incorrect	-1.05935		Correct	29
4	23.084	20.2387	17.8741	22.4107	20.9244	Positive	Positive	Correct	-1.86803		Incorrect	8
5	23.7717	Undetermined	Undetermined	22.4153	Undetermined	Negative	Negative	Correct			Overlap	78.3784	%
6	21.751	16.6373	15.4578	20.3011	18.3846	Positive	Positive	Correct	-2.33704
7	24.8297	Undetermined	Undetermined	20.8352	Undetermined	Negative	Negative	Correct			Sensitivity and specificity
8	24.5523	Undetermined	Undetermined	23.3985	36.4231	Negative	Negative	Correct			True Positives	21
9	23.5359	Undetermined	Undetermined	21.5993	35.7732	Negative	Positive	Incorrect			False Positive	1
10	25.8425	21.6545	20.5713	22.8404	22.0881	Positive	Positive	Correct	-0.975239		True Negatives	8
11	26.0905	30.2297	29.277	25.8957	32.0698	Positive	Positive	Correct	-2.31647		False Negatives	7
12	24.1261	Undetermined	Undetermined	24.1019	Undetermined	Negative	Negative	Correct			Sensitivity	75	%
13	23.4608	Undetermined	Undetermined	21.8871	Undetermined	Negative	Negative	Correct			Specificity	88.8889	%
14	25.3034	30.7825	28.605	23.7525	29.3454	Positive	Positive	Correct	0.348326
15	24.243	Undetermined	Undetermined	23.6787	Undetermined	Negative	Negative	Correct
16	23.405	20.7272	18.2172	24.1486	21.128	Positive	Positive	Correct	-1.65583
17	24.1089	27.4426	25.9302	24.3443	27.9313	Positive	Positive	Correct	-1.24496
18	24.3269	27.8582	27.7297	23.282	26.2442	Positive	Positive	Correct	1.54976
19	24.1793	30.684	28.5923	23.4129	31.4129	Positive	Positive	Correct	-1.77472
20	23.7814	36.3434	33.7312	22.6539	34.1911	Positive	Positive	Correct	0.846151
21	21.926	13.5466	11.3344	22.0532	15.3804	Positive	Positive	Correct	-2.93995
22	23.9035	27.9538	25.6968	24.0938	29.6186	Positive	Positive	Correct	-2.79323
23	23.0691	30.2759	28.5834	23.8174	32.048	Positive	Positive	Correct	-2.61836
24	25.1363	36.429	34.5089	25.5826	34.9284	Positive	Positive	Correct	0.540527
25	23.9316	36.8865	34.0668	22.767	Undetermined	Positive	Negative	Incorrect
26	27.6626	35.8009	32.3589	26.6323	Undetermined	Positive	Negative	Incorrect
27	26.6723	Undetermined	38.1188	25.5978	Undetermined	Repeat PCR	Negative	Indetermined
28	26.0914	Undetermined	Undetermined	23.947	36.7049	Negative	Negative	Correct
29	27.5965	24.5723	23.4768	26.5213	24.9391	Positive	Positive	Correct	-0.914637
30	23.4988	42.7263	Undetermined	22.491	Undetermined	Negative	Negative	Correct
31	24.1089	Undetermined	36.7571	24.0339	Undetermined	Positive	Negative	Incorrect
32	23.3744	29.1811	26.4348	22.4903	31.0868	Positive	Positive	Correct	-3.27885
33	23.4018	19.2499	17.2563	23.5693	22.6399	Positive	Positive	Correct	-4.38677
34	23.074	17.194	15.0678	22.4697	18.0759	Positive	Positive	Correct	-1.94498
35	26.5856	34.1408	31.9127	25.273	Undetermined	Positive	Negative	Incorrect
36	23.1284	20.1896	17.0843	20.9726	21.7184	Positive	Positive	Correct	-3.08142
37	25.187	28.179	25.4454	22.4296	28.1672	Positive	Positive	Correct	-1.35497
38	23.0535	19.8113	18.1451	21.7902	22.1605	Positive	Positive	Correct	-3.18231
							Average Ct diff:		-1.60564
* The cutoff to consider a sample positive was set on Ct 38 for the commercial kit and 36 for the Sybr method
