## Supplementary Table 1 for "A DNA intercalating dye-based RT-qPCR alternative to diagnose SARS-CoV-2"

### Sheet: SARS-COV-2
Target Gene	Name	Nickname	Primer Forward (5'-3')	Primer Reverse (5'-3')	Origin	Dimers Thermo (sensitivity 2)	Dimers Beacon	Primer BLAST vs human	Match w/SARS	Match w/SARS (1mm)
RdRP 14015-14127	CoV-2_IBS_RdRP3	RdRP3/RdRP	TCTGTGATGCCATGCGAAAT	ACTACCTGGCGTGGTTTGTA	Won, J. et al. 2020	OK	Self dimer -2	OK	False	False
E 26259/26374	CoV-2_IBS_E2	E2	TTCGGAAGAGACAGGTACGTTA	AGCAGTACGCACACAATCG	Won, J. et al. 2020	OK	Self dimer -3	OK	False	True
ORF3 & Envelope Protein	CoV-2_IFI_ORF3	ORF3a-1	TGATGAACCGACGACGACTAC	ACTAGCAAGAATACCACGAAAGC	Beacon Designer	OK	Self dimer -1.5	OK	False	True
ORF1ab (nsp10)	CoV-2_IFI_nsp10	nsp10_C	TACTGCCGTTGCCACATAG	AGCCATAACCTTTCCACATACC	Beacon Designer	OK	Good	OK	False	False
ORF1ab (Helicase)	CoV-2_IFI_H	H	ACCTGCACCACGCACATTGCTA	CAGCAGGACAACGCCGACAAGT	Primer 3 (Benchling)	OK	Self dimer -3	OK	False	False
ORF1ab (nsp10)	CoV-2_IFI_nsp10_A	nsp10_A	TTTGGTGGTGCATCGTGTTG	ACCTTTCCACATACCGCAGAC	Primer3Plus	OK	Self dimer -3	OK	False	False
ORF1ab (nsp10)	CoV-2_IFI_nsp10_B	nsp10_B	TAGTGGGGGACAACCAATCAC	AACACGATGCACCACCAAAG	Primer3Plus	OK	Self dimer -3	OK	False	False
ORF7a	CoV-2_IFI_ORF7a	ORF7a	GAACATACGAGGGCAATTCACC	TTTTACGCCGTCAGGACAAG	Primer3Plus	OK	Self dimer -2	OK	False	False
ORF3a	CoV-2_IFI_ORF3a	ORF3a-2	TTTGCTGGAAATGCCGTTCC	TGTTGTGCCATCACCTGAAG	Primer3Plus	OK	Self dimer -2.5	OK	False	False
S 23114-23213	CoV-2_IBS_S1	S1	CTACATGCACCAGCAACTGT	CACCTGTGCCTGTTAAACCA	Won, J. et al. 2020	OK	Self dimer -3	600 pb with 5 MM	False	False

### Sheet: Internal controls
Target Gene	Primer Forward (5'-3')	Primer Reverse (5'-3')
POLR2A	ACAGCAGTGCGCAAATTCAC	CCCACGTCGACAGGAACATC
U1	CCATGATCACGAAGGTGGTTT	ATGCAGTCGAGTTTCCCACAT

### Sheet: Cloning
Primers for cloning (5'-3')
Forward	aaaAAGCTTaatgagcttagtcctgttgcacta
Reverse	tttGAATTCctggtcaaggttaatataggcattaa
