## Supplementary Table 2 for "A DNA intercalating dye-based RT-qPCR alternative to diagnose SARS-CoV-2"

### Sheet: SYBR & Eva Green Mixes
Custom-made qPCR Mix	µL per Reaction
10X Reaction Buffer *	2.5
MgCl2 25 mM	8
Triton x-100 10%	0.06
dNTP mix 10mM	0.5
Glycerol 60%	1.67
DMSO 100%	0.25
Betaine 5M	1.25
Taq Polymerase (5 U/µL) **	0.1
SYBR Green (1/90)***	0.03
Primer Forward 10 µM	0.5
Primers Reverse 10 µM	0.5
H20	4.64
cDNA	5
Final volume	25
* 10X TAS reaction buffer from INBIO Highway
** Taq Polymerase from INBIO Highway
***SYBR Green (Sigma S9430).
**qPCR program: 95°C-3’; (95°C-15’’ & 60°C-40’’) 40x, melting curve. All reactions were run in either an ABI Quantstudio 3 or an ABI StepOnePlus.
Mix Charité SYBR	µL Per Reaction	Sequence (5’-3’)
2X Reaction Mix*	12.5
Enzyme mix*	1
MgCl2 25 mM**	0.8
Primer RdRP Forward (10 uM)	0.5	TCTGTGATGCCATGCGAAAT
Primer RdRP Reverse (10 uM)	0.5	ACTACCTGGCGTGGTTTGTA
SYBR Green (1/90)***	0.03
H20	4.67
Template RNA	5
Final volume	25
*Thermo Fischer/Invitrogen: SuperScriptIII OneStep RT-PCR System with Platinum® Taq DNA Polymerase.
**MgCl2 (25 mM) [INBIO Highway], This component is not provided with the OneStep RT-PCR kit.
***SYBR Green (Sigma S9430).
****qPCR program: 60°C-10’; 95°C-3’; (95°C-15’’ & 60°C-40’’) 40x, melting curve. All reactions were run in either an ABI Quantstudio 3 or an ABI StepOnePlus.
Qiagen HotStart Taq	µL per Reaction
Buffer HOTSTART Q	2.5
MgCl2 25 mM	2.5
DNTPS 10mM	0.5
Taq HOTSTART Qiagen	0.1
Primer Forward 10 µM	0.5
Primers Reverse 10 µM	0.5
SYBR Green (1/90)*	0.03
H20	13.37
cDNA	5
Final volume	25
*SYBR Green (Sigma S9430).
**qPCR program: 95°C-15’; (95°C-15’’ & 60°C-40’’) 40x, melting curve. All reactions were run in either an ABI Quantstudio 3 or an ABI StepOnePlus.
INBIO Highway qPCR Master mix	µL per Reaction
Master Mix 2x	6.25
H20	3.25
Primer Forward 10 µM	0.25
Primers Reverse 10 µM	0.25
cDNA	2.5
Final Volume	12.5
*qPCR program: 95°C-10’; (95°C-15’’ & 60°C-40’’) 40x, melting curve. All reactions were run in either an ABI Quantstudio 3 or an ABI StepOnePlus.
Biodynamics qPCR Master mix	µL per Reaction
Master Mix 2x	12.5
H20	6.5
Primer Forward 10 µM	0.5
Primers Reverse 10 µM	0.5
cDNA	5
Final Volume	25
*qPCR program: 95°C-3’; (95°C-15’’ & 60°C-40’’) 40x, melting curve. All reactions were run in either an ABI Quantstudio 3 or an ABI StepOnePlus.
5x HOT FIREPol EvaGreen	µL per Reaction
Master Mix 5x	5
H20	14
Primer Forward 10 µM	0.5
Primers Reverse 10 µM	0.5
cDNA	5
Final Volume	25
*qPCR program: 95°C-15’; (95°C-15’’ & 60°C-40’’) 40x, melting curve. All reactions were run in either an ABI Quantstudio 3 or an ABI StepOnePlus.

### Sheet: TaqMan Mixes
Mix Charité TaqMan	µL Per Reaction	Sequence (5’-3’)
2X Reaction Mix*	12.5
Enzyme mix*	1
MgCl2 25 mM**	0.8
Primer RdRP_SARSr-F2 (10 uM)	1.5	GTGARATGGTCATGTGTGGCGG
Primer RdRP_SARSr-R1 (10 uM)	2	CARATGTTAAASACACTATTAGCATA
Primer RdRP_SARSr-P1 (10 uM)	1	FAM-CCAGGTGGWACRTCATCMGGTGATGC-BBQ
H20	1.2
Template RNA	5
Final Volume	25
*Thermo Fischer/Invitrogen: SuperScriptIII OneStep RT-PCR System with Platinum® Taq DNA Polymerase.
**MgCl2 (25 mM) [INBIO Highway], This component is not provided with the OneStep RT-PCR kit.
****qPCR program: 55°C-10’; 94°C-3’; (94°C-15’’ & 58°C-30’’) 45x. All reactions were run in either an ABI Quantstudio 3 or an ABI StepOnePlus.

### Sheet: Retro-transcription Mixes
MMLV-RT Invitrogen	µL Per Reaction
dNTPs 10 mM	0.5
Random primers 250 ng/ul	0.5
H2O	1.35
FS Buffer 5X	2
DTT 0.1 M	1
RNAse OUT	0.25
MMLV-RT	0.4
Template RNA	4
Final volume	10
Mix MMLV-RT Promega	µL Per Reaction
dNTPs 10 mM	0.5
Random primers 250 ng/ul	0.5
H2O	2.35
Promega MMLV Buffer	2
DTT 0.1 M	0
RNAsin 40u/ul	0.25
MMLV-RT Promega	0.4
Template RNA	4
Final Volume	10
Mix GoScript Promega	µL Per Reaction
dNTPs 10 mM	0.5
Random primers 250 ng/ul	0.5
H2O	1.17
GoScript 5X buffer	2
MgCl2 25mM	0.83
RNAsin 40u/ul	0.5
GoScript Promega	0.5
Template RNA	4
Final Volume	10
Mix FLYE-Ultra INBIO	µL Per Reaction
dNTPs 10 mM	0.5
Random primers 250 ng/ul	0.5
H2O	1.35
FS Buffer 5X	2
DTT 0.1 M	1
RNAse OUT	0.25
RT FLYE-Ultra INBIO	0.4
Template RNA	4
Final Volume	10
